# Distinct immune-effector and metabolic profile of CD8^+^ T Cells in patients with autoimmune polyarthritis induced by therapy with immune-checkpoint inhibitors

**DOI:** 10.1101/2022.03.09.22272158

**Authors:** Karolina Benesova, Franziska V. Kraus, Rui A. Carvalho, Leonore Diekmann, Janine Günther, Karel D. Klika, Petros Christopoulos, Jessica C. Hassel, Hanns-Martin Lorenz, M Margarida Souto-Carneiro

**Author notes:** **Corresponding Author:** Dr rer nat Margarida Souto-Carneiro, Division of Rheumatology, Department of Internal Medicine V, University Hospital Heidelberg, Otto-Meyerhof-Zentrum, Rm 01.123, Im Neuenheimer Feld 350, 69120 Heidelberg, Germany. KB and FVK contributed equally to this work.

## Abstract

**Objectives:** Rheumatic immune-related adverse events (irAE) such as (poly)arthritis in patients undergoing immune checkpoint inhibitor (ICI) treatment pose a major clinical challenge. ICI-therapy improves CD8+ T cell (CD8) function, but CD8 contribute to chronic inflammation in autoimmune arthritis (AA). Thus, we studied whether immune-functional and metabolic changes in CD8 explain the development of musculoskeletal irAE in ICI-treated patients.

**Methods:** Peripheral CD8 obtained from ICI-treated patients with and without musculoskeletal irAEs and from AA-patients with and without history of malignancy were stimulated in media containing ^13^C-labeled glucose with and without Tofacitinib. Changes in metabolism, immune-mediator release, expression of effector cell-surface molecules, and inhibition of tumor cell growth were quantified.

**Results:** CD8 from irAE patients showed significantly lower frequency and expression of cell-surface molecules characteristic for activation, effector-functions, homing, exhaustion and apoptosis and reduced release of cytotoxic and pro-inflammatory immune-mediators compared to CD8 from ICI-patients who did not develop irAE. This was accompanied by a lower glycolytic rate. Gene-expression analysis of pre-ICI-treated CD8 revealed over 30 differentially expressed transcripts in patients who later developed musculoskeletal irAEs. *In vitro* Tofacitinib treatment did not significantly change the immune-metabolic profile nor the capacity to inhibit the growth of the human lung-cancer cell-line H838.

**Conclusions:** Our study shows that CD8 from ICI-treated patients who develop a musculoskeletal irAE have a distinct immune-effector and metabolic profile from those that remain irAE-free. This specific irAE profile overlaps with the one observed in CD8 from AA-patients and may prove useful for novel therapeutic strategies to manage ICI-induced irAEs.

**Key messages:** 

**What is already known about this subject?:**

1. Immune-checkpoint inhibition (ICI) therapies have a high success rate regarding progression free and overall survival of cancer patients. However, up to 20% of the ICI-treated patients develop musculoskeletal immune-related adverse events (irAE) that are often associated with severely reduced quality of life.
2. To avoid precocious ICI-treatment termination, strategies to treat rheumatic irAE have to be simultaneously efficient in curbing musculoskeletal symptoms without interfering with the antitumoral therapy.
3. CD8^+^ T cells play a pivotal role both in arthritis pathogenesis and antitumoral responses.

**What does this study add?:**

1. Immuno-functional and metabolic analysis of peripheral CD8^+^ T cells from patients with musculoskeletal irAEs revealed that they share a common profile with those from patients with chronic autoimmune polyarthritis (AA) but are distinct from ICI-treated patients who remained irAE-free.
2. CD8^+^ T cells from irAE patients treated *in vitro* with the JAK-pathway inhibitor Tofacitinib still maintained the capacity to release cytokines and cytolytic molecules, express immune-effector cell surface molecules, and prevent the growth of a human lung-cancer cell line.

**How might this impact on clinical practice or future developments?:**

1. The specific immuno-functional and metabolic profile in rheumatic irAEs and its overlap to AA-profile is a potential starting point for a better understanding of the pathogenesis and identification of ICI-patients at risk of developing an irAE.
2. JAK inhibitors may expand the thus far limited therapeutic armamentarium to cope with severe, refractory and / or chronical rheumatic irAEs.
