## Supplementary Tables 3 to 6 for "Distinct immune-effector and metabolic profile of CD8^+^ T Cells in patients with autoimmune polyarthritis induced by therapy with immune-checkpoint inhibitors"

### Sheet: ST3-whole cohort
Full cohort irAE group n= 21; no irAE group n= 135
gene	ENSG.gene	baseMean	log2FoldChange	lfcSE	stat	pvalue	padj
TRBV14	ENSG00000275743	243.442	2.23196	0.432561	5.15988	2.47106e-07	0.00187961
NME1	ENSG00000239672	142.994	-0.406386	0.121843	-3.33532	0.000852013	0.288037
TNFRSF13B	ENSG00000240505	28.4811	-1.39537	0.457582	-3.04945	0.00229263	0.300188
GLUD1	ENSG00000148672	5550.17	-0.156186	0.0522825	-2.98735	0.00281407	0.300188
LIME1	ENSG00000203896	183.94	0.388123	0.143683	2.70125	0.00690795	0.330706
LDHA	ENSG00000134333	9632.77	-0.196813	0.0773757	-2.5436	0.0109718	0.339068
SDHAP1	ENSG00000185485	904.484	0.36408	0.143967	2.52891	0.0114417	0.339068
TNFSF13B	ENSG00000102524	427.132	-0.895967	0.362324	-2.47284	0.0134046	0.341401
FASTKD3	ENSG00000124279	348.657	0.16302	0.0678063	2.4042	0.0162078	0.341401
IL10RB	ENSG00000243646	1090.05	-0.193703	0.0819737	-2.36298	0.0181285	0.341401
C1QTNF6	ENSG00000133466	597.804	0.441522	0.187527	2.35444	0.0185508	0.341401
ITGA2B	ENSG00000005961	162.862	-0.988556	0.425567	-2.32292	0.0201836	0.346426
SDHAF3	ENSG00000196636	407.474	-0.188668	0.0813604	-2.31892	0.0203993	0.346584
TNFRSF11A	ENSG00000141655	134.822	-1.14186	0.503891	-2.26608	0.0234464	0.34867
SDHD	ENSG00000204370	1456.56	-0.153809	0.0703973	-2.18487	0.0288986	0.35187
PSME3	ENSG00000131467	4526.2	-0.113596	0.0536643	-2.11678	0.0342786	0.354969
LDHAL6A	ENSG00000166800	30.0011	0.475196	0.225701	2.10542	0.0352544	0.35559
TNFSF12	ENSG00000239697	1168.24	-0.186654	0.0901856	-2.06967	0.0384835	0.356469
SDHAP3	ENSG00000185986	281.962	0.292797	0.143477	2.04072	0.0412788	0.356537
ITGA1	ENSG00000213949	405.521	-0.706546	0.34645	-2.03939	0.0414116	0.356537
IL10RB-DT	ENSG00000223799	77.5778	-0.247781	0.123922	-1.99949	0.0455549	0.365135
PIWIL2	ENSG00000197181	30.4698	0.315748	0.158395	1.99343	0.0462148	0.365637
NEIL2	ENSG00000154328	683.057	-0.160974	0.0821698	-1.95904	0.0501079	0.368573
PKM	ENSG00000067225	16048.3	-0.150488	0.0770248	-1.95376	0.0507291	0.37014
IL2RA	ENSG00000134460	354.072	-0.674155	0.353175	-1.90884	0.0562825	0.37486
RTEL1-TNFRSF6B	ENSG00000026036	223.381	0.366185	0.193576	1.89169	0.0585327	0.374878
LAMTOR5	ENSG00000134248	953.787	-0.127461	0.0674317	-1.89023	0.0587278	0.374878
SLC2A11	ENSG00000133460	419.149	0.288629	0.152903	1.88766	0.059071	0.374878
SDHB	ENSG00000117118	1496.43	-0.133096	0.0708473	-1.87863	0.0602951	0.375122
TNFRSF8	ENSG00000120949	56.7047	-0.80617	0.433721	-1.85873	0.0630655	0.378801
CPT1B	ENSG00000205560	101.912	0.355222	0.193942	1.83159	0.0670124	0.383267
B3GALNT1	ENSG00000169255	36.5021	-0.537324	0.295083	-1.82092	0.0686185	0.385059
HK2-DT	ENSG00000272711	28.598	-0.632787	0.34872	-1.8146	0.0695858	0.386105
IFNGR2	ENSG00000159128	417.896	-0.621552	0.343305	-1.8105	0.0702188	0.386105
PKMYT1	ENSG00000127564	82.8513	-0.560031	0.312502	-1.79209	0.073119	0.391125
PDCD10	ENSG00000114209	1683.06	-0.102723	0.0577071	-1.78007	0.0750647	0.394013
LAMTOR2	ENSG00000116586	799.699	-0.144145	0.0816718	-1.76493	0.0775751	0.394578
TNFAIP8	ENSG00000145779	7024.97	-0.13877	0.0792197	-1.75172	0.0798224	0.397362
PIWIL2-DT	ENSG00000254064	38.5886	0.213716	0.122771	1.74077	0.0817247	0.401366
HK1	ENSG00000156515	6721.67	-0.133362	0.0778609	-1.71282	0.0867449	0.404984
LAMTOR5-AS1	ENSG00000224699	112.551	0.218643	0.127666	1.71262	0.0867817	0.404984
B3GALT4	ENSG00000235863	748.144	-0.16261	0.0953594	-1.70524	0.08815	0.406366
LAMP1	ENSG00000185896	9738.57	-0.11819	0.0694453	-1.70191	0.0887719	0.407018
TNFSF13	ENSG00000161955	94.6325	-0.539559	0.319702	-1.6877	0.0914694	0.40917
GLUD1P3	ENSG00000250959	224.357	0.214085	0.128333	1.66819	0.0952772	0.413623
IL27RA	ENSG00000104998	4785.42	-0.114943	0.0699304	-1.64367	0.100244	0.419147
LAMTOR1	ENSG00000149357	2584.75	-0.141036	0.086567	-1.62921	0.103269	0.422129
B3GALT6	ENSG00000176022	1091.34	-0.157482	0.096981	-1.62385	0.104409	0.422758
SDHAF2	ENSG00000167985	386.836	-0.109493	0.0676143	-1.61938	0.105365	0.422826
YME1L1	ENSG00000136758	7842.36	-0.0790173	0.0500077	-1.5801	0.114084	0.432317
TNFRSF14-AS1	ENSG00000238164	610.057	0.265497	0.168132	1.57911	0.114312	0.432461
TNFRSF4	ENSG00000186827	277.657	-0.547165	0.3496	-1.56512	0.117556	0.435023
CHKB-CPT1B	ENSG00000254413	41.3368	0.333719	0.214115	1.55859	0.119093	0.436358
ITGA10	ENSG00000143127	160.658	0.312108	0.20434	1.52739	0.126664	0.442484
IL6R	ENSG00000160712	3192.45	-0.430112	0.2825	-1.52252	0.127878	0.443552
SVIL2P	ENSG00000234814	82.102	-0.31623	0.212123	-1.49078	0.136018	0.451679
PSME1	ENSG00000092010	10040	-0.112194	0.075988	-1.47647	0.139817	0.454762
HK2	ENSG00000159399	626.568	-0.424642	0.294548	-1.44167	0.149395	0.462692
GZMAP1	ENSG00000249454	35.728	0.307071	0.216078	1.42111	0.155285	0.467377
SDHAF1	ENSG00000205138	539.339	-0.164572	0.118565	-1.38803	0.165127	0.477297
C1QTNF3	ENSG00000082196	119.805	0.137112	0.0995558	1.37724	0.168439	0.481283
PPIL2	ENSG00000100023	2955.27	0.0868016	0.0640444	1.35534	0.175311	0.488635
LAMTOR4	ENSG00000188186	2057.18	-0.0821441	0.061741	-1.33046	0.183366	0.494424
TNFSF9	ENSG00000125657	109.132	0.452595	0.351396	1.28799	0.197749	0.509925
CTLA4	ENSG00000163599	275.327	-0.297397	0.234301	-1.26929	0.204336	0.515996
TNFRSF10B	ENSG00000120889	1862	0.134676	0.106567	1.26377	0.206312	0.516941
CPT1A	ENSG00000110090	5522.84	-0.247843	0.196457	-1.26156	0.207107	0.518041
SDHA	ENSG00000073578	5627.34	-0.0780257	0.0620987	-1.25648	0.208942	0.519385
TNFAIP8L2	ENSG00000163154	539.188	-0.269046	0.214658	-1.25337	0.21007	0.520742
G6PD	ENSG00000160211	3374.09	-0.116963	0.0934804	-1.25121	0.210858	0.52205
LDHB	ENSG00000111716	16206.4	-0.181612	0.14704	-1.23512	0.216785	0.526854
TNFAIP2	ENSG00000185215	1123.3	-0.590835	0.483951	-1.22086	0.222141	0.533339
IL23R	ENSG00000162594	80.7599	-0.445949	0.379337	-1.1756	0.239755	0.550716
B3GAT3	ENSG00000149541	2269.75	-0.0601545	0.0516338	-1.16502	0.24401	0.554516
IL2RG	ENSG00000147168	20709	-0.0836897	0.071878	-1.16433	0.24429	0.554516
RAB3GAP1	ENSG00000115839	1331	-0.206583	0.179248	-1.1525	0.249116	0.560206
TNFRSF1B	ENSG00000028137	14323.1	-0.163804	0.144161	-1.13625	0.25585	0.565827
ITGA7	ENSG00000135424	56.5111	0.278559	0.247467	1.12564	0.260317	0.569159
TNFSF10	ENSG00000121858	1794.03	-0.22844	0.204053	-1.11951	0.262923	0.571162
PRF1	ENSG00000180644	42716.9	-0.195095	0.177475	-1.09928	0.271647	0.578871
GZMB	ENSG00000100453	9729.35	-0.276075	0.252053	-1.09531	0.273382	0.57987
IFNGR1	ENSG00000027697	2573.85	-0.150128	0.140429	-1.06907	0.285039	0.591881
FASN	ENSG00000169710	4118.57	-0.102145	0.0961413	-1.06244	0.288034	0.594067
MTOR	ENSG00000198793	4898.54	0.0340309	0.0326585	1.04202	0.297402	0.601277
TNFAIP8L1	ENSG00000185361	727.36	-0.132822	0.129757	-1.02363	0.306011	0.609511
PDK2	ENSG00000005882	651.183	-0.0968073	0.0952013	-1.01687	0.309215	0.611909
ITGA6-AS1	ENSG00000232788	29.4546	0.138657	0.137971	1.00497	0.314912	0.614989
TNF	ENSG00000232810	161.196	0.227723	0.226775	1.00418	0.315293	0.615342
TNFRSF1A	ENSG00000067182	2969.76	-0.108306	0.108048	-1.00239	0.316157	0.615842
OGDH	ENSG00000105953	7664.36	-0.0701574	0.0703407	-0.997395	0.318573	0.617776
HLA-DRB1	ENSG00000196126	3214.7	-0.29225	0.295225	-0.989923	0.322212	0.620211
ME3	ENSG00000151376	127.312	0.26154	0.266229	0.982389	0.325908	0.623261
HIF1AN	ENSG00000166135	4612.77	0.0399917	0.0407539	0.981297	0.326446	0.623423
B3GALT9	ENSG00000214654	113.314	-0.109578	0.113725	-0.963531	0.335281	0.630987
PFKM	ENSG00000152556	492.298	-0.0908074	0.0969465	-0.936675	0.348926	0.640315
TNFRSF25	ENSG00000215788	3282.39	0.213225	0.232446	0.917306	0.358982	0.648678
B3GALT2	ENSG00000162630	112.034	-0.376918	0.413392	-0.911769	0.36189	0.650761
FASTK	ENSG00000164896	3006.4	0.0847777	0.0933859	0.907821	0.363973	0.652358
JAK3	ENSG00000105639	10383.8	0.0900596	0.0997525	0.90283	0.366616	0.654503
TNFRSF10A-DT	ENSG00000246582	51.1421	-0.186753	0.209473	-0.891535	0.372642	0.659801
FAS	ENSG00000026103	2092.92	0.10205	0.116405	0.876677	0.380662	0.66617
HIF1A	ENSG00000100644	2674.87	-0.064906	0.0742499	-0.874156	0.382033	0.667571
TNFRSF18	ENSG00000186891	268.721	-0.282533	0.324336	-0.871114	0.383692	0.668856
IFNG-AS1	ENSG00000255733	165.566	0.330171	0.380233	0.868339	0.385209	0.670424
JAK1	ENSG00000162434	30706.5	-0.050088	0.0602212	-0.831734	0.405559	0.684358
IDH2	ENSG00000182054	4757.73	-0.102743	0.123969	-0.828777	0.40723	0.685642
ITGAL	ENSG00000005844	42011.7	0.096531	0.116613	0.82779	0.407789	0.68587
HLA-DRB5	ENSG00000198502	3294.6	-0.193011	0.24105	-0.800709	0.4233	0.695804
IFNG	ENSG00000111537	155.367	0.233057	0.294102	0.792436	0.428106	0.699318
IL20RB	ENSG00000174564	34.0905	0.122494	0.157045	0.779995	0.435394	0.704794
TNFSF14	ENSG00000125735	1047.78	0.116693	0.15487	0.75349	0.451156	0.716943
B3GAT2	ENSG00000112309	56.4489	0.114065	0.153297	0.744083	0.456826	0.721389
VCPKMT	ENSG00000100483	697.824	0.0506516	0.069548	0.728298	0.466431	0.727851
ZFAS1	ENSG00000177410	641.371	-0.0957081	0.131649	-0.726993	0.46723	0.728425
ITGA6	ENSG00000091409	5563.24	-0.132223	0.183055	-0.722312	0.470103	0.730495
PRKAA1	ENSG00000132356	5415.37	0.0339982	0.0479376	0.709219	0.478189	0.735485
IL6ST	ENSG00000134352	3184.03	-0.129988	0.183561	-0.708146	0.478854	0.736137
PFAS	ENSG00000178921	1252.56	0.0564943	0.0803285	0.70329	0.481875	0.737678
HLA-DRA	ENSG00000204287	6144.36	-0.195948	0.279153	-0.701939	0.482717	0.738094
FASTKD1	ENSG00000138399	873.746	0.0550338	0.0784141	0.701836	0.482782	0.738094
PFKFB3	ENSG00000170525	1239.21	0.17418	0.248254	0.701619	0.482917	0.738094
MGME1	ENSG00000125871	685.57	0.0685089	0.0976713	0.701424	0.483039	0.738094
PDCD1LG2	ENSG00000197646	26.4233	0.186151	0.274138	0.679041	0.497112	0.748201
TNFRSF13C	ENSG00000159958	270.405	-0.159844	0.236904	-0.674719	0.499854	0.750151
B3GAT1-DT	ENSG00000255545	60.189	0.273088	0.408977	0.667734	0.504304	0.753452
NME3	ENSG00000103024	984.561	-0.0699589	0.10662	-0.656152	0.511726	0.757923
ITGAM	ENSG00000169896	9848.2	-0.131985	0.211536	-0.623935	0.53267	0.771629
CARMIL2	ENSG00000159753	4742.63	0.0802281	0.131774	0.608833	0.542635	0.777976
ITGAV	ENSG00000138448	805.128	0.0564318	0.0943681	0.597996	0.549843	0.783153
TNFAIP1	ENSG00000109079	967.697	0.0237525	0.0398168	0.596543	0.550813	0.783736
ITGA2	ENSG00000164171	71.6942	0.0995695	0.168328	0.591521	0.554171	0.785339
JAK2	ENSG00000096968	1914.82	-0.0566472	0.0967477	-0.585515	0.558202	0.78727
SPHK1	ENSG00000176170	92.0332	-0.134811	0.241351	-0.558569	0.576456	0.800202
GNLY	ENSG00000115523	37169.1	-0.153697	0.282284	-0.544476	0.586114	0.806302
FASTKD5	ENSG00000215251	1305.07	-0.0509462	0.0948843	-0.53693	0.591316	0.808456
FASTKD2	ENSG00000118246	1153.55	0.0271319	0.0510543	0.531431	0.59512	0.810072
BRME1	ENSG00000132016	56.6349	0.0777654	0.146974	0.529109	0.59673	0.810902
GLUD2	ENSG00000182890	52.5147	-0.0801685	0.156078	-0.513644	0.607501	0.816244
TNFRSF10A-AS1	ENSG00000253930	50.6936	0.0850875	0.165794	0.513211	0.607804	0.816397
TNFRSF10C	ENSG00000173535	196.458	-0.296423	0.604121	-0.490668	0.623661	0.825461
PSME3IP1	ENSG00000172775	3138.38	0.0256654	0.0526073	0.487868	0.625643	0.826582
ITGA4	ENSG00000115232	19280	-0.0389897	0.0815897	-0.477875	0.632739	0.830782
IL23A	ENSG00000110944	197.432	-0.112056	0.237136	-0.472538	0.636543	0.832633
HLA-DRB6	ENSG00000229391	157.218	0.20781	0.456465	0.455259	0.648923	0.838621
GZMA	ENSG00000145649	11471	-0.0689955	0.16285	-0.423675	0.671803	0.850575
CXCR4	ENSG00000121966	25437.4	-0.100127	0.243566	-0.411088	0.681008	0.8548
ME1	ENSG00000065833	147.368	-0.150936	0.37445	-0.403087	0.686884	0.857502
IL6R-AS1	ENSG00000228013	24.1153	-0.135584	0.33741	-0.401837	0.687804	0.857896
IL24	ENSG00000162892	1768.69	-0.0414407	0.106447	-0.389307	0.697049	0.863926
IDH1	ENSG00000138413	671.839	-0.0514482	0.140852	-0.365265	0.714914	0.873302
B3GALNT2	ENSG00000162885	348.787	0.0391119	0.107332	0.364399	0.71556	0.873571
IL10RA	ENSG00000110324	32215.1	0.0269372	0.0745464	0.361348	0.717839	0.874759
PPME1	ENSG00000214517	675.796	-0.0205058	0.0592698	-0.345974	0.729362	0.880096
SDHDP6	ENSG00000224183	27.7642	0.105167	0.307762	0.341714	0.732566	0.88154
IL2RB	ENSG00000100385	25637.9	-0.042847	0.125442	-0.341569	0.732676	0.88154
TNFRSF10A	ENSG00000104689	855.564	0.041335	0.129288	0.319712	0.749187	0.889795
TNFSF4	ENSG00000117586	137.876	-0.037069	0.119069	-0.311325	0.755554	0.892441
LAMTOR3	ENSG00000109270	900.026	-0.0238025	0.0784368	-0.303461	0.761539	0.895446
ITGA3	ENSG00000005884	553.722	0.0407189	0.150277	0.270959	0.786422	0.908554
PDCD1	ENSG00000188389	772.03	-0.0555929	0.213885	-0.259919	0.794926	0.912663
SLC2A1	ENSG00000117394	3107.07	-0.030226	0.119185	-0.253607	0.799799	0.91367
SDHAF4	ENSG00000154079	214.613	-0.018968	0.0871394	-0.217675	0.827683	0.925644
TNFRSF9	ENSG00000049249	288.941	0.0523979	0.245421	0.213502	0.830936	0.927781
TNFRSF10D	ENSG00000173530	414.19	0.0499971	0.240687	0.207726	0.835443	0.93005
TNFRSF14	ENSG00000157873	7798.1	0.0148025	0.0773959	0.191257	0.848324	0.936339
PDCD11	ENSG00000148843	3073.17	-0.00910997	0.0497866	-0.18298	0.854814	0.938662
CD69	ENSG00000110848	6572.28	0.0343143	0.208795	0.164345	0.86946	0.945691
ITGAX	ENSG00000140678	2682.69	-0.0578895	0.35556	-0.162812	0.870666	0.946171
SLC2A13	ENSG00000151229	342.819	0.0168099	0.105711	0.159018	0.873655	0.946998
ITGAE	ENSG00000083457	651.027	-0.0122234	0.0962427	-0.127006	0.898936	0.958002
SPHK2	ENSG00000063176	534.232	-0.00743264	0.0658015	-0.112955	0.910066	0.963646
FASLG	ENSG00000117560	778.032	-0.0221486	0.20095	-0.110219	0.912235	0.96414
ITGAD	ENSG00000156886	139.894	0.0690095	0.637364	0.108273	0.913779	0.964298
TNFAIP3	ENSG00000118503	15956.1	-0.0316075	0.311616	-0.101431	0.919208	0.966407
B3GAT1	ENSG00000109956	2404.5	-0.0329759	0.338646	-0.0973758	0.922428	0.967586
TNFSF8	ENSG00000106952	1979.72	-0.0141648	0.190104	-0.0745106	0.940604	0.975952
RAB3GAP2	ENSG00000118873	2958.84	-0.00176872	0.0456697	-0.0387285	0.969107	0.98804
IL21R	ENSG00000103522	1408.88	-0.00324147	0.0922068	-0.0351543	0.971957	0.988923
ITGA5	ENSG00000161638	5540.72	-0.00260115	0.076852	-0.0338462	0.973	0.98949
EME1	ENSG00000154920	25.5118	0.00572637	0.196995	0.0290686	0.97681	0.99082
PDK3	ENSG00000067992	751.437	0.000750711	0.0807709	0.00929433	0.992584	0.997304
SLC2A1-AS1	ENSG00000227533	25.9238	0.00173518	0.225279	0.00770236	0.993854	0.998185

### Sheet: ST4-sICB_arthritis
Therapy with PD-1 blockers only; irAE group n= 7; no irAE group n= 73
DESeq2 design: age; sex; arthritis irAE
gene	ENSG.gene	baseMean	log2FoldChange	lfcSE	stat	pvalue	padj
RPL13AP25	ENSG00000136149	704.407	-1.82876	0.401769	-4.55177	5.31974e-06	0.014499
RPL32P18	ENSG00000146677	26.1968	-1.63507	0.363451	-4.49873	6.83615e-06	0.014499
SLC16A14	ENSG00000163053	43.9864	3.06234	0.700726	4.37024	1.24111e-05	0.014499
PHC1P1	ENSG00000179899	131.863	-2.02353	0.458727	-4.41118	1.02809e-05	0.014499
RPS3AP20	ENSG00000213757	52.6164	-3.40672	0.744783	-4.57411	4.78238e-06	0.014499
RPS3AP26	ENSG00000214389	1601.39	-1.4273	0.322868	-4.42069	9.83849e-06	0.014499
RPL41P1	ENSG00000227063	111.542	-1.67284	0.382597	-4.37233	1.22929e-05	0.014499
EEF1B2P3	ENSG00000232472	220.797	-2.37698	0.510199	-4.65893	3.17863e-06	0.014499
RPSAP12	ENSG00000240087	182.472	-2.02323	0.451161	-4.48449	7.309e-06	0.014499
RPL7AP6	ENSG00000242071	812.408	-1.27024	0.290081	-4.37891	1.19274e-05	0.014499
PABPC3	ENSG00000151846	28.7485	-1.74312	0.402853	-4.32694	1.51194e-05	0.0164013
RPS7P11	ENSG00000213326	257.702	-1.56466	0.367735	-4.25485	2.09189e-05	0.019856
RPL10AP6	ENSG00000226360	91.0881	-1.47111	0.344657	-4.26832	1.96949e-05	0.019856
MTCO3P12	ENSG00000198744	255.44	-2.25713	0.545575	-4.13716	3.51628e-05	0.0287053
H4C15	ENSG00000270276	25.0589	-2.64906	0.645883	-4.10146	4.10554e-05	0.0311754
FCGR2B	ENSG00000072694	155.209	-1.32895	0.331538	-4.00845	6.11182e-05	0.0315093
HAUS4	ENSG00000092036	325.542	-0.666845	0.16523	-4.03585	5.4405e-05	0.0315093
RPS10	ENSG00000124614	510.312	-2.13361	0.526378	-4.05337	5.04845e-05	0.0315093
NDUFB1	ENSG00000183648	716.905	-0.480989	0.119968	-4.00931	6.08967e-05	0.0315093
RPL13P12	ENSG00000215030	864.795	-1.88701	0.46821	-4.03027	5.57129e-05	0.0315093
RPS23P8	ENSG00000230629	126.18	-1.67241	0.414698	-4.03284	5.51072e-05	0.0315093
RPS15P4	ENSG00000233762	632.605	-1.89444	0.470682	-4.02487	5.70058e-05	0.0315093
RPL41P2	ENSG00000256338	60.4586	-1.57533	0.393424	-4.00414	6.22427e-05	0.0315093
RPLP0P6	ENSG00000213553	297.427	-1.04459	0.263691	-3.96143	7.45013e-05	0.0360162
RPS3AP21	ENSG00000214784	107.135	-2.17424	0.549463	-3.95703	7.58885e-05	0.0360162
EIF4BP7	ENSG00000225031	182.073	-1.0673	0.27105	-3.93766	8.22814e-05	0.0367531
RPL5P34	ENSG00000234009	27.321	-1.50868	0.382514	-3.94413	8.00909e-05	0.0367531
SIK1	ENSG00000142178	191.76	-2.3528	0.599634	-3.92372	8.71914e-05	0.0378336
EIF3CL	ENSG00000205609	957.147	-2.08853	0.535868	-3.89747	9.72026e-05	0.0398977
HLA-DRB6	ENSG00000229391	193.594	-2.25163	0.577122	-3.90149	9.56035e-05	0.0398977
RPSAP19	ENSG00000183298	361.05	-2.05198	0.528508	-3.88259	0.000103349	0.0402451
TMEM183BP	ENSG00000224831	86.5251	-1.59192	0.409756	-3.88504	0.000102314	0.0402451
EEF1A1P13	ENSG00000250182	146.476	-1.60006	0.416922	-3.8378	0.000124141	0.0459838
CETP	ENSG00000087237	57.9752	1.25672	0.32931	3.81623	0.000135505	0.0484549
C22orf46	ENSG00000184208	1062.51	0.418235	0.10977	3.81011	0.000138906	0.0484549
MME	ENSG00000196549	299.26	-3.89374	1.02415	-3.80193	0.000143575	0.0484549
RPSAP15	ENSG00000237506	305.353	-1.16971	0.309252	-3.78238	0.000155334	0.049147
ME1	ENSG00000065833	120.831	-1.47718	0.492358	-3.00021	0.00269793	0.182541
PDK3	ENSG00000067992	794.597	-0.302766	0.107589	-2.81409	0.00489158	0.217218
GLUD2	ENSG00000182890	60.9761	-0.610769	0.242523	-2.5184	0.0117889	0.290175
CXCR4	ENSG00000121966	24438.8	-0.653422	0.267599	-2.4418	0.0146143	0.310907
SDHB	ENSG00000117118	1567.22	-0.250414	0.103031	-2.43046	0.0150796	0.310926
G6PD	ENSG00000160211	3575.03	-0.269665	0.123044	-2.19161	0.0284076	0.384858
IL2RB	ENSG00000100385	27544.6	-0.360643	0.165834	-2.17472	0.0296509	0.387991
LAMP1	ENSG00000185896	9649.36	0.194982	0.0899373	2.16798	0.0301602	0.388831
PDK4	ENSG00000004799	150.042	-1.56687	0.770322	-2.03405	0.0419463	0.421548
CD69	ENSG00000110848	6455.24	-0.460192	0.229144	-2.00831	0.0446108	0.42622
ME3	ENSG00000151376	130.896	-0.630423	0.344196	-1.83158	0.0670141	0.484491
PFKFB3	ENSG00000170525	1116.18	-0.427312	0.264302	-1.61675	0.105931	0.553165
MTOR	ENSG00000198793	4997.25	-0.0872457	0.0565917	-1.54167	0.123154	0.581339
LDHA	ENSG00000134333	9603.78	-0.137389	0.101619	-1.352	0.176374	0.645
JAK1	ENSG00000162434	31233.9	-0.0926472	0.074442	-1.24456	0.213295	0.681581
ACACA	ENSG00000278540	1361.86	0.0971334	0.0786412	1.23515	0.216776	0.683374
GNLY	ENSG00000115523	40778.3	-0.36399	0.334838	-1.08706	0.277009	0.734769
CPT1B	ENSG00000205560	115.589	-0.267267	0.25314	-1.0558	0.291057	0.745194
HK2	ENSG00000159399	617.377	-0.394364	0.384619	-1.02534	0.305205	0.756174
SDHC	ENSG00000143252	2750.95	0.073793	0.0740438	0.996613	0.318952	0.765122
SLC2A8	ENSG00000136856	222.184	-0.197484	0.209694	-0.941772	0.346309	0.780368
PDK2	ENSG00000005882	666.531	-0.129285	0.137742	-0.938604	0.347934	0.780934
CTLA4	ENSG00000163599	282.295	-0.280133	0.298602	-0.938149	0.348168	0.781038
GLUD1	ENSG00000148672	5550.59	-0.0874896	0.0953474	-0.917587	0.358835	0.785476
HK1	ENSG00000156515	6460.29	0.0946968	0.103927	0.911184	0.362198	0.787728
SDHA	ENSG00000073578	5523.22	0.0629378	0.0746615	0.842975	0.399243	0.808332
HLA-DRB1	ENSG00000196126	3465.53	-0.258861	0.348766	-0.74222	0.457954	0.835459
LDHB	ENSG00000111716	14881	0.121226	0.168512	0.719392	0.471899	0.840574
ITGAL	ENSG00000005844	45065.9	-0.0979405	0.139576	-0.7017	0.482866	0.844557
PFKL	ENSG00000141959	6604.38	0.0687313	0.109849	0.62569	0.531519	0.866857
IFNG	ENSG00000111537	166.896	0.237686	0.3814	0.623194	0.533157	0.868038
FASLG	ENSG00000117560	860.844	0.154235	0.256638	0.600982	0.547852	0.873072
GZMA	ENSG00000145649	12407.8	-0.109005	0.188116	-0.579457	0.562281	0.879337
PFKP	ENSG00000067057	3593.15	-0.0803854	0.139193	-0.577511	0.563595	0.879773
HIF1A	ENSG00000100644	2796.13	-0.0720878	0.125313	-0.57526	0.565115	0.880475
PRF1	ENSG00000180644	44387.1	0.110701	0.19256	0.574893	0.565364	0.880505
GZMB	ENSG00000100453	10306.1	0.157816	0.280043	0.563541	0.573066	0.882071
SDHD	ENSG00000204370	1582.03	-0.08827	0.160267	-0.550768	0.581793	0.885694
IDH2	ENSG00000182054	4935.29	-0.0730313	0.138372	-0.527789	0.597646	0.893175
ME2	ENSG00000082212	2979.69	-0.0392513	0.0750805	-0.52279	0.601121	0.895197
OGDH	ENSG00000105953	7659.4	0.0352918	0.0896917	0.393479	0.693966	0.922563
PDP1	ENSG00000164951	1643.13	0.0522834	0.134614	0.388394	0.697724	0.924072
TNF	ENSG00000232810	157.877	0.0995899	0.258751	0.384886	0.700322	0.924566
PKM	ENSG00000067225	15832.5	-0.0312048	0.0937653	-0.332797	0.739287	0.937382
PDK1	ENSG00000152256	1496.61	-0.0475616	0.157117	-0.302715	0.762107	0.944826
CPT1A	ENSG00000110090	5535.36	-0.0658482	0.217761	-0.302388	0.762357	0.944839
IL2RA	ENSG00000134460	410.237	-0.126976	0.48233	-0.263256	0.792353	0.951337
PFKM	ENSG00000152556	486.593	-0.0333316	0.134321	-0.248148	0.80402	0.954479
B3GAT1	ENSG00000109956	2640.62	0.0778985	0.410859	0.189599	0.849623	0.966099
JAK2	ENSG00000096968	2058.1	-0.0267103	0.14048	-0.190135	0.849203	0.966099
PDCD1	ENSG00000188389	793.912	-0.052046	0.325282	-0.160003	0.872879	0.970636
ITGA1	ENSG00000213949	375.456	-0.0541165	0.427433	-0.126608	0.899251	0.976233
JAK3	ENSG00000105639	10325.7	0.00605522	0.122128	0.0495807	0.960456	0.98967
SLC2A1	ENSG00000117394	3310.75	-0.00614511	0.139847	-0.0439417	0.964951	0.991926
IDH1	ENSG00000138413	711.834	-0.0064287	0.164713	-0.0390297	0.968867	0.992682

### Sheet: ST5-cICB_arthritis
Therapy with PD-1 & CTLA-4 blockers; irAE group n= 14; no irAE group n= 62
DESeq2 design: age; sex; arthritis irAE
gene	ENSG.gene	baseMean	log2FoldChange	lfcSE	stat	pvalue	padj
TRBV14	ENSG00000275743	288.179	2.01009	0.415243	4.84075	1.29348e-06	0.0197062
UTS2	ENSG00000049247	101.495	1.50743	0.324377	4.64717	3.36518e-06	0.0256343
TNF	ENSG00000232810	164.638	-0.0729281	0.284525	-0.256315	0.797708	0.999993
IFNG	ENSG00000111537	143.445	-0.170969	0.307012	-0.55688	0.577609	0.999993
PRF1	ENSG00000180644	40978.4	-0.00271643	0.166327	-0.0163319	0.98697	0.999993
GZMB	ENSG00000100453	9129.75	-0.144094	0.235368	-0.612207	0.540401	0.999993
GZMA	ENSG00000145649	10498.6	-0.0666271	0.149718	-0.445017	0.656308	0.999993
GNLY	ENSG00000115523	33436.6	-0.0434398	0.267579	-0.162344	0.871035	0.999993
FASLG	ENSG00000117560	692.337	0.0565494	0.205202	0.27558	0.782871	0.999993
ITGA1	ENSG00000213949	435.934	-0.343094	0.311797	-1.10038	0.271168	0.999993
CXCR4	ENSG00000121966	26457.5	-0.165388	0.264798	-0.624582	0.532246	0.999993
ITGAL	ENSG00000005844	38839.4	0.0382144	0.109126	0.350187	0.726198	0.999993
HLA-DRB1	ENSG00000196126	2953.06	-0.155993	0.290478	-0.537023	0.591252	0.999993
LAMP1	ENSG00000185896	9825.25	-0.0414595	0.0799474	-0.518585	0.60405	0.999993
IL2RA	ENSG00000134460	295.741	0.0150662	0.307349	0.0490197	0.960904	0.999993
IL2RB	ENSG00000100385	23652.2	0.0928437	0.13067	0.71052	0.477382	0.999993
CD69	ENSG00000110848	6688.99	-0.0548636	0.208876	-0.262662	0.792811	0.999993
PDCD1	ENSG00000188389	748.917	0.0283985	0.204351	0.138969	0.889475	0.999993
CTLA4	ENSG00000163599	267.857	-0.493945	0.257499	-1.91824	0.0550803	0.999993
B3GAT1	ENSG00000109956	2161.2	-0.0271231	0.331347	-0.081857	0.93476	0.999993
MTOR	ENSG00000198793	4793.48	0.00259798	0.0401449	0.0647152	0.948401	0.999993
HIF1A	ENSG00000100644	2547.11	-0.0550186	0.0873844	-0.629616	0.528946	0.999993
JAK1	ENSG00000162434	30140.4	-0.00466535	0.071415	-0.0653274	0.947913	0.999993
JAK2	ENSG00000096968	1765.59	-0.0975582	0.101329	-0.962783	0.335656	0.999993
JAK3	ENSG00000105639	10435.3	-0.0246859	0.116914	-0.211146	0.832773	0.999993
SLC2A1	ENSG00000117394	2895.63	-0.0430965	0.121681	-0.354177	0.723207	0.999993
SLC2A8	ENSG00000136856	199.066	-0.079036	0.185218	-0.42672	0.669583	0.999993
LDHA	ENSG00000134333	9654.43	-0.131266	0.0913778	-1.43652	0.150853	0.999993
LDHB	ENSG00000111716	17558.3	-0.116003	0.130988	-0.8856	0.375833	0.999993
PKM	ENSG00000067225	16259.1	-0.0940791	0.0734382	-1.28106	0.200171	0.999993
HK1	ENSG00000156515	6986.44	-0.0742759	0.070818	-1.04883	0.294257	0.999993
HK2	ENSG00000159399	635.128	-0.252637	0.249183	-1.01386	0.310649	0.999993
G6PD	ENSG00000160211	3164.01	0.00380908	0.101634	0.0374784	0.970104	0.999993
PFKFB3	ENSG00000170525	1365.57	0.136285	0.242874	0.561132	0.574707	0.999993
PFKM	ENSG00000152556	497.897	-0.128885	0.0866629	-1.4872	0.136961	0.999993
PFKP	ENSG00000067057	3740.49	-0.139907	0.106881	-1.309	0.190534	0.999993
PFKL	ENSG00000141959	6686.48	0.0252227	0.0876489	0.28777	0.773523	0.999993
CPT1A	ENSG00000110090	5506.64	-0.0992638	0.184129	-0.539099	0.589818	0.999993
CPT1B	ENSG00000205560	87.6971	0.110563	0.20419	0.54147	0.588184	0.999993
ACACA	ENSG00000278540	1362.58	-0.0793609	0.0555238	-1.42931	0.152915	0.999993
PDK1	ENSG00000152256	1707.99	-0.0810336	0.149491	-0.542064	0.587774	0.999993
PDK2	ENSG00000005882	634.893	-0.0863274	0.109772	-0.786424	0.431619	0.999993
PDK3	ENSG00000067992	706.387	0.0156198	0.0865687	0.180433	0.856813	0.999993
PDK4	ENSG00000004799	72.0572	0.164719	0.539737	0.305184	0.760226	0.999993
PDP1	ENSG00000164951	1536.03	-0.00834253	0.105005	-0.0794492	0.936675	0.999993
GLUD1	ENSG00000148672	5545.45	-0.0794372	0.070587	-1.12538	0.260428	0.999993
GLUD2	ENSG00000182890	43.737	0.0899841	0.216458	0.415711	0.677622	0.999993
OGDH	ENSG00000105953	7664.88	-0.0847917	0.0665987	-1.27317	0.202957	0.999993
SDHA	ENSG00000073578	5731.74	-0.0890184	0.0568959	-1.56458	0.117681	0.999993
SDHB	ENSG00000117118	1422.23	-0.084505	0.0957252	-0.882788	0.377351	0.999993
SDHC	ENSG00000143252	2876.87	-0.0741513	0.06338	-1.16995	0.242022	0.999993
SDHD	ENSG00000204370	1325.68	-0.0970065	0.107913	-0.898933	0.368689	0.999993
ME1	ENSG00000065833	174.817	0.562244	0.328436	1.71188	0.0869182	0.999993
ME2	ENSG00000082212	2819.69	-0.0452697	0.0585748	-0.772852	0.43961	0.999993
ME3	ENSG00000151376	123.582	-0.117233	0.289806	-0.404523	0.685828	0.999993
IDH1	ENSG00000138413	630.057	-0.119628	0.132404	-0.903509	0.366256	0.999993
IDH2	ENSG00000182054	4571.96	-0.0936306	0.125455	-0.746327	0.45547	0.999993

### Sheet: ST6-severe_arthritis
All patients with arthritis irAE; severe arthritis group n= 7; mild arthritis group n= 14
DESeq2 design: age; sex; arthritis severity
gene	ENSG.gene	baseMean	log2FoldChange	lfcSE	stat	pvalue	padj
LOXL1-AS1	ENSG00000261801	448.064	-0.777257	0.117369	-6.62232	3.53613e-11	5.48489e-07
AMZ2P1	ENSG00000214174	500.449	1.05983	0.171784	6.16956	6.84791e-10	5.3109e-06
MICAL2	ENSG00000133816	2783.2	-0.658275	0.135343	-4.86376	1.15174e-06	0.00446617
CCNB3	ENSG00000147082	35.1196	1.52314	0.320984	4.74523	2.08265e-06	0.00646079
NUAK1	ENSG00000074590	357.211	1.87032	0.411479	4.54536	5.4841e-06	0.0141773
PSD2	ENSG00000146005	32.9128	1.25491	0.296318	4.23501	2.28547e-05	0.0443123
TNF	ENSG00000232810	174.891	-1.23685	0.299216	-4.13364	3.57069e-05	0.0443822
LIM2	ENSG00000105370	97.4634	1.20785	0.288929	4.18045	2.90936e-05	0.0443822
AKAP5	ENSG00000179841	712.377	1.2724	0.305866	4.15999	3.18258e-05	0.0443822
GSAP	ENSG00000186088	3130.33	0.624972	0.148855	4.19853	2.68659e-05	0.0443822
NUDT11	ENSG00000196368	87.111	1.26584	0.306927	4.12423	3.71974e-05	0.0443822
GZMB	ENSG00000100453	10921.6	1.12153	0.325609	3.4444	0.000572337	0.174069
HLA-DRB1	ENSG00000196126	3173.02	-0.906034	0.331186	-2.73572	0.00622432	0.426358
PRF1	ENSG00000180644	48613.5	0.646163	0.248029	2.60519	0.00918221	0.503581
HK1	ENSG00000156515	7268.81	-0.211725	0.0862461	-2.45489	0.0140928	0.565764
CTLA4	ENSG00000163599	233.383	0.810401	0.370161	2.18932	0.0285735	0.72049
PKM	ENSG00000067225	16726.9	-0.287884	0.134793	-2.13575	0.0327001	0.747516
GNLY	ENSG00000115523	37428.6	0.792305	0.381033	2.07936	0.0375843	0.785189
CPT1A	ENSG00000110090	5883.86	0.445175	0.243887	1.82533	0.0679511	0.840583
OGDH	ENSG00000105953	8164.77	-0.191192	0.105208	-1.81728	0.0691749	0.840583
PDK1	ENSG00000152256	1619.28	0.241452	0.149765	1.6122	0.106918	0.858303
B3GAT1	ENSG00000109956	2861.06	0.65408	0.415728	1.57333	0.115641	0.868438
ITGA1	ENSG00000213949	371.525	0.540856	0.466105	1.16037	0.245897	0.890629
SLC2A1	ENSG00000117394	3251.59	0.186135	0.168496	1.10468	0.269298	0.890629
SLC2A8	ENSG00000136856	214.389	0.287991	0.215441	1.33675	0.181305	0.890629
LDHB	ENSG00000111716	17055.6	-0.251653	0.179985	-1.39819	0.162056	0.890629
PFKP	ENSG00000067057	3790.52	-0.21015	0.160224	-1.3116	0.189654	0.890629
PDK4	ENSG00000004799	79.5072	0.764412	0.682004	1.12083	0.262359	0.890629
SDHB	ENSG00000117118	1439.59	-0.157241	0.141526	-1.11103	0.266554	0.890629
ME1	ENSG00000065833	177.829	-0.639043	0.481373	-1.32754	0.184329	0.890629
ME2	ENSG00000082212	3019.63	-0.125361	0.087219	-1.43731	0.15063	0.890629
IDH1	ENSG00000138413	686.795	0.246662	0.188819	1.30634	0.191437	0.890629
PFKFB3	ENSG00000170525	1336.27	-0.415992	0.397485	-1.04656	0.295302	0.897359
ME3	ENSG00000151376	121.538	0.361185	0.379092	0.952766	0.340709	0.907119
FASLG	ENSG00000117560	906.867	0.232813	0.27058	0.860423	0.389556	0.912328
ITGAL	ENSG00000005844	45104	0.128706	0.151437	0.849899	0.395381	0.912328
CD69	ENSG00000110848	6399.51	-0.303054	0.345212	-0.877877	0.380011	0.912328
MTOR	ENSG00000198793	5145.69	0.045309	0.0515135	0.879558	0.379099	0.912328
HIF1A	ENSG00000100644	2704.77	0.0775861	0.095332	0.813851	0.41573	0.916347
JAK3	ENSG00000105639	11130.9	0.121244	0.14945	0.811268	0.417212	0.916347
IL2RB	ENSG00000100385	26289.9	0.172044	0.231773	0.742296	0.457908	0.921485
SDHA	ENSG00000073578	6031.19	-0.0751681	0.100389	-0.74877	0.453996	0.921485
HK2	ENSG00000159399	562.8	-0.24523	0.331436	-0.739901	0.45936	0.921583
IFNG	ENSG00000111537	181.648	0.301968	0.410832	0.735016	0.46233	0.921942
IL2RA	ENSG00000134460	376.052	-0.373746	0.550254	-0.679224	0.496996	0.927535
PDK3	ENSG00000067992	741.004	-0.095367	0.140128	-0.68057	0.496143	0.927535
PDK2	ENSG00000005882	647.798	-0.11865	0.181812	-0.6526	0.514014	0.931058
G6PD	ENSG00000160211	3395.02	0.0952768	0.157881	0.603474	0.546194	0.935694
CXCR4	ENSG00000121966	22710.5	-0.317323	0.555702	-0.571031	0.567978	0.938275
GZMA	ENSG00000145649	11844.3	0.120926	0.248374	0.486869	0.626351	0.95148
GLUD2	ENSG00000182890	45.7211	-0.148223	0.316956	-0.467645	0.640038	0.954102
LDHA	ENSG00000134333	9664.47	-0.0621304	0.13632	-0.455769	0.648556	0.954527
GLUD1	ENSG00000148672	5712.1	-0.0416429	0.0981122	-0.424442	0.671244	0.955411
PDCD1	ENSG00000188389	811.82	0.138182	0.337335	0.409627	0.682079	0.956961
PFKM	ENSG00000152556	509.74	0.0494695	0.12968	0.381473	0.702853	0.959638
PDP1	ENSG00000164951	1734.98	0.0578249	0.174634	0.331122	0.740553	0.963679
PFKL	ENSG00000141959	7485.45	-0.0265243	0.119933	-0.221158	0.824969	0.976179
JAK1	ENSG00000162434	32235.1	-0.022579	0.128107	-0.17625	0.860097	0.98041
LAMP1	ENSG00000185896	10996.2	0.0244723	0.15401	0.158901	0.873747	0.981795
JAK2	ENSG00000096968	1941.35	0.0188016	0.12695	0.148103	0.882261	0.983905
IDH2	ENSG00000182054	4863.92	-0.0262686	0.183676	-0.143016	0.886277	0.985946
ACACA	ENSG00000278540	1457.43	0.0103864	0.0814101	0.127581	0.898481	0.98859
CPT1B	ENSG00000205560	104.771	0.0314147	0.297028	0.105764	0.91577	0.99121
SDHC	ENSG00000143252	3034.29	-0.00720456	0.0807326	-0.0892398	0.928891	0.99121
SDHD	ENSG00000204370	1408.72	-0.00334742	0.115288	-0.0290352	0.976837	0.996982

### Sheet: ST6-steroids_arthritis
All patients with arthritis irAE; steroid-treated group n= 14; no-steroid group n= 7
DESeq2 design: age; sex; steroid therapy
gene	ENSG.gene	baseMean	log2FoldChange	lfcSE	stat	pvalue	padj
PKDCC	ENSG00000162878	35.6131	-2.76671	0.57853	-4.78231	1.73289e-06	0.0268788
IQCN	ENSG00000130518	421.029	0.952646	0.208867	4.56102	5.09046e-06	0.039479
TNF	ENSG00000232810	174.891	-0.58487	0.368073	-1.58901	0.112059	0.999952
IFNG	ENSG00000111537	181.648	-0.0207381	0.40032	-0.0518038	0.958685	0.999952
PRF1	ENSG00000180644	48613.5	0.160148	0.276962	0.578231	0.563108	0.999952
GZMB	ENSG00000100453	10921.6	0.474791	0.462991	1.02549	0.305134	0.999952
GZMA	ENSG00000145649	11844.3	0.0922657	0.240448	0.383724	0.701183	0.999952
GNLY	ENSG00000115523	37428.6	0.0975255	0.398615	0.244661	0.806719	0.999952
FASLG	ENSG00000117560	906.867	-0.109163	0.265634	-0.410951	0.681108	0.999952
ITGA1	ENSG00000213949	371.525	-0.167238	0.461388	-0.362467	0.717003	0.999952
CXCR4	ENSG00000121966	22710.5	0.613998	0.40009	1.53465	0.12487	0.999952
ITGAL	ENSG00000005844	45104	0.131955	0.146236	0.902341	0.366876	0.999952
HLA-DRB1	ENSG00000196126	3173.02	-0.381249	0.357011	-1.06789	0.285571	0.999952
LAMP1	ENSG00000185896	10996.2	0.137012	0.145146	0.94396	0.34519	0.999952
IL2RA	ENSG00000134460	376.052	0.250429	0.532597	0.470204	0.63821	0.999952
IL2RB	ENSG00000100385	26289.9	0.156671	0.22445	0.698023	0.485163	0.999952
CD69	ENSG00000110848	6399.51	0.235574	0.335165	0.70286	0.482143	0.999952
PDCD1	ENSG00000188389	811.82	-0.180527	0.324099	-0.557011	0.57752	0.999952
CTLA4	ENSG00000163599	233.383	0.594805	0.381842	1.55773	0.119298	0.999952
B3GAT1	ENSG00000109956	2861.06	0.129988	0.420394	0.309206	0.757165	0.999952
MTOR	ENSG00000198793	5145.69	0.0311156	0.0509301	0.610947	0.541234	0.999952
HIF1A	ENSG00000100644	2704.77	0.089896	0.0912077	0.985619	0.32432	0.999952
JAK1	ENSG00000162434	32235.1	0.0791509	0.122401	0.646653	0.517857	0.999952
JAK2	ENSG00000096968	1941.35	0.024621	0.122747	0.200584	0.841024	0.999952
JAK3	ENSG00000105639	11130.9	0.0836048	0.146224	0.571758	0.567486	0.999952
SLC2A1	ENSG00000117394	3251.59	0.0463878	0.168406	0.275452	0.782969	0.999952
SLC2A8	ENSG00000136856	214.389	0.0407118	0.219486	0.185487	0.852847	0.999952
LDHA	ENSG00000134333	9664.47	0.0936249	0.130633	0.7167	0.473559	0.999952
LDHB	ENSG00000111716	17055.6	0.0778878	0.183075	0.425441	0.670515	0.999952
PKM	ENSG00000067225	16726.9	-0.0279297	0.148376	-0.188236	0.850692	0.999952
HK1	ENSG00000156515	7268.81	-0.0330808	0.100552	-0.328993	0.742161	0.999952
HK2	ENSG00000159399	562.8	-0.198341	0.321388	-0.617138	0.537143	0.999952
G6PD	ENSG00000160211	3395.02	0.0840611	0.153043	0.549265	0.582823	0.999952
PFKFB3	ENSG00000170525	1336.27	0.169567	0.391227	0.433424	0.664707	0.999952
PFKM	ENSG00000152556	509.74	-0.0434493	0.125409	-0.34646	0.728997	0.999952
PFKP	ENSG00000067057	3790.52	0.0996174	0.161213	0.617924	0.536625	0.999952
PFKL	ENSG00000141959	7485.45	-0.0435534	0.115734	-0.376322	0.706678	0.999952
CPT1A	ENSG00000110090	5883.86	0.0395973	0.254828	0.155388	0.876515	0.999952
CPT1B	ENSG00000205560	104.771	0.163391	0.283705	0.575919	0.56467	0.999952
ACACA	ENSG00000278540	1457.43	0.0157155	0.0787127	0.199657	0.841749	0.999952
PDK1	ENSG00000152256	1619.28	0.12683	0.152986	0.829027	0.407089	0.999952
PDK2	ENSG00000005882	647.798	0.0715949	0.177219	0.403991	0.686219	0.999952
PDK3	ENSG00000067992	741.004	-0.00225059	0.137623	-0.0163534	0.986952	0.999952
PDK4	ENSG00000004799	79.5072	0.0661965	0.680029	0.0973436	0.922454	0.999952
PDP1	ENSG00000164951	1734.98	0.113538	0.167134	0.679321	0.496934	0.999952
GLUD1	ENSG00000148672	5712.1	0.0316312	0.0952647	0.332035	0.739863	0.999952
GLUD2	ENSG00000182890	45.7211	-0.0937644	0.305249	-0.307174	0.758711	0.999952
OGDH	ENSG00000105953	8164.77	-0.0458868	0.112521	-0.407806	0.683416	0.999952
SDHA	ENSG00000073578	6031.19	0.0998553	0.0954138	1.04655	0.295307	0.999952
SDHB	ENSG00000117118	1439.59	0.0647682	0.141422	0.457978	0.646968	0.999952
SDHC	ENSG00000143252	3034.29	0.0530635	0.0767664	0.691233	0.489419	0.999952
SDHD	ENSG00000204370	1408.72	-0.033394	0.111061	-0.30068	0.763658	0.999952
ME1	ENSG00000065833	177.829	-0.874956	0.433476	-2.01846	0.0435429	0.999952
ME2	ENSG00000082212	3019.63	-0.00605754	0.0909955	-0.0665697	0.946924	0.999952
ME3	ENSG00000151376	121.538	0.0345698	0.375049	0.0921741	0.92656	0.999952
IDH1	ENSG00000138413	686.795	0.0020815	0.192509	0.0108125	0.991373	0.999952
IDH2	ENSG00000182054	4863.92	0.0696099	0.176974	0.393333	0.694073	0.999952
